# Shared Genetic Liability across Systems of Psychiatric and Physical Illness

**DOI:** 10.1101/2024.08.02.24311427

**Authors:** Jeremy M. Lawrence, Isabelle F. Foote, Sophie Breunig, Lukas S. Schaffer, Travis T. Mallard, Andrew D. Grotzinger

## Abstract

Epidemiological literature has shown that there are extensive comorbidity patterns between psychiatric and physical illness. However, our understanding of the multivariate systems of relationships underlying these patterns is poorly understood. Using Genomic SEM and Genomic E-SEM, an extension for genomic exploratory factor analysis that we introduce and validate, we evaluate the extent to which latent genomic factors from eight domains, encompassing 76 physical outcomes across 1.9 million cases, evince genetic overlap with previously identified psychiatric factors. We find that internalizing, neurodevelopmental, and substance use factors are broadly associated with increased genetic risk sharing across all physical illness domains. Conversely, we find that a compulsive factor is protective against circulatory and metabolic illness, whereas genetic risk sharing between physical illness factors and psychotic/thought disorders was limited. Our results reveal pervasive risk sharing between specific groups of psychiatric and physical conditions and call into question the bifurcation of psychiatric and physical conditions.
