## Supplementary Tables for "Shared Genetic Liability across Systems of Psychiatric and Physical Illness"

### Sheet: Table of Contents
Supplementary Tables: Table of Contents.
Table S1. Domain-level Physical Factors and Indicators
Table S2. Model Fit Indicies for Domain-level Models
Table S3. Inter-factor Relationships between Domain-level Physical Factors and Psychiatric Factors
Table S4. Common Physical Factor Indicators
Table S5. Inter-factor Relationships between Common Physical Factor and Psychiatric Factors
Table S6. Sample Charactersitics for Physical Illness Traits
Table S7. Sample Characteristics for Psychiatric traits

### Sheet: TableS1
Table S1. Domain-level Physical Factors and Indicators
Trait	Factor
Circulatory
Atrial fibrillation and flutter	F1
Haemorrhoidal disease	F2
Abnormal heart sounds	F2
Cardiac conduction disorders	F2
Nonspecific chest pain	F2
Disorders of circulatory system - Other	F2
Heart failure	F3
Cerebral ischemia	F3
Aneurysm - Other	F3
Disorders of Circulatory System - Other	F3
Peripheral vascular disease	F3
Phlebitis and thrombophlebitis	F3
Disorders of circulatory system - Other	F4
Phlebitis and thrombophlebitis	F4
Varicose veins	F4
Digestive
Acute pancreatitis	F1
Appendicitis	F1
Constipation	F1
Acute pancreatitis	F2
Abdominal hernia	F2
Cholelithiasis and cholecystitis	F2
Diseases of esophagus	F2
Dysphagia	F2
Gastritis and duodenitis	F2
Gastrointestinal hemorrhage	F2
Peptic ulcer excl. esophageal	F2
Irritable bowel syndrome	F3
Anal and rectal conditions	F3
Constipation	F3
Gastrointestinal hemorrhage	F3
Noninfectious gastroenteritis	F3
Other disorders of intestine	F3
Symptoms involving digestive system	F3
Irritable bowel syndrome	F4
Constipation	F4
Symptoms involving digestive system	F4
Endocrine/Metabolic
Diabetes	F1
Gout	F1
Hypercholesterolemia	F1
Hypothyroidism	F1
Overweight, obesity, and, other hyperalimentation	F1
Musculoskeletal
Osteoarthritis	F1
Rheumatoid arthritis	F1
Acquired foot deformities	F1
Disorders of muscle, ligament, and fascia	F1
Intervertebral disc disorders	F1
Osteoporosis, osteopenia, and pathological fracture	F1
Other arthropathies	F1
Other disorders of synovium, tendon, and bursa	F1
Pain in joint	F1
Peripheral enthesopathies and allied syndromes	F1
Spinal stenosis	F1
Spondylosis and allied disorders	F1
Cancer
Colorectal cancer	F1
Benign neoplasm of colon	F1
Malignant neoplasm of sites within the digestive organs and peritoneum	F1
Cancer suspected or other	F2
Chemotherapy	F3
Lipoma	F3
Neurological
Carpal tunnel syndrome	F1
Epilepsy	F1
Migraine	F1
Nerve root and plexus disorders	F1
Other headache syndromes	F1
Sleep disorders	F1
Respiratory
Asthma	F1
Nasal polyps	F1
Pneumonia	F2
Chronic airway obstruction	F2
Other symptoms of respiratory system	F2
Respiratory abnormalities	F2
Genitourinary
Chronic kidney disease	F1
Hematuria	F1
Urinary tract infection	F1
Other disorders of bladder	F1
Other disorders of urethra and urinary tract	F1
Other symptoms & disorders of the urinary system	F1
Urinary calculus	F1
Note. Table depicts domain-level factor structure across eight physical illness domains, along with the indicators that define each factor.

### Sheet: TableS2
Table S2. Model Fit Indicies for Domain-level Models
Model	CFI	SRMR
Circulatory	0.924174	0.0764538
Digestive	0.946864	0.074988
Endocrine/Metabolic	0.924921	0.048228
Musculoskeletal	0.959391	0.0758072
Cancer	0.966257	0.096365
Neurological	0.950085	0.0546125
Respiratory	0.942456	0.0932923
Genitourinary	0.992933	0.0755322
Note. Table depicts model fit indices across eight domain-level factor structures.

### Sheet: TableS3
Table S3. Inter-factor Relationships between Domain-level Physical Factors and Psychiatric Factors
Medical Factor	Psychiatric Factor	rg	SE	p-value
Neurological
F1	Compulsive	-0.173094	0.0686208	0.0116405
F1	Psychotic/Thought	0.0535746	0.0394194	0.13836
F1	Neurodevelopmental	0.687372	0.0572683	4.01661e-33
F1	Internalizing	0.544269	0.0499305	9.94197e-28
F1	Substance Use Disorders	0.54368	0.0711976	2.25483e-14
Respiratory
F1	Compulsive	-0.0915079	0.0525965	0.0810407
F1	Psychotic/Thought	0.107902	0.0339365	0.00148668
F1	Neurodevelopmental	0.257822	0.0463651	2.95494e-08
F1	Internalizing	0.262596	0.0405084	1.05627e-10
F1	Substance Use Disorders	0.191388	0.049935	0.000132744
F2	Compulsive	-0.168665	0.055837	0.00253177
F2	Psychotic/Thought	0.166943	0.036746	5.05599e-06
F2	Neurodevelopmental	0.656672	0.0523478	4.57399e-36
F2	Internalizing	0.460748	0.0450388	1.21996e-24
F2	Substance Use Disorders	0.684378	0.0596841	1.97233e-30
Circulatory
F1	Compulsive	0.00825813	0.0431924	0.848367
F1	Psychotic/Thought	-0.00750222	0.0254057	0.79571
F1	Neurodevelopmental	0.113388	0.0248468	5.02654e-06
F1	Internalizing	0.107516	0.0264549	4.68385e-05
F1	Substance Use Disorders	0.0768067	0.0370569	0.0381402
F2	Compulsive	0.0362805	0.0615872	0.555407
F2	Psychotic/Thought	0.156987	0.0357923	7.49222e-06
F2	Neurodevelopmental	0.587231	0.0563718	2.20441e-25
F2	Internalizing	0.731037	0.0433197	5.15232e-64
F2	Substance Use Disorders	0.569649	0.0637239	3.92523e-19
F3	Compulsive	-0.201074	0.0573893	0.000457382
F3	Psychotic/Thought	0.0623854	0.0326439	0.0505855
F3	Neurodevelopmental	0.391519	0.0430513	9.94014e-20
F3	Internalizing	0.282224	0.0353649	1.29528e-15
F3	Substance Use Disorders	0.386269	0.0527756	2.51997e-13
F4	Compulsive	0.123496	0.0982927	0.208225
F4	Psychotic/Thought	0.074057	0.0588676	0.208564
F4	Neurodevelopmental	0.0871665	0.0658032	0.184357
F4	Internalizing	0.0671321	0.0550855	0.221903
F4	Substance Use Disorders	0.114781	0.0943875	0.222753
Digestive
F1	Compulsive	-0.183127	0.0895098	0.998674
F1	Psychotic/Thought	0.0496954	0.0408502	0.998674
F1	Neurodevelopmental	0.497197	0.109105	0.998674
F1	Internalizing	0.385676	0.118861	0.998674
F1	Substance Use Disorders	0.48677	0.128067	0.998674
F2	Compulsive	-0.122606	0.0497362	0.00722902
F2	Psychotic/Thought	0.0585307	0.0297216	0.0415292
F2	Neurodevelopmental	0.54589	0.046898	2.47896e-32
F2	Internalizing	0.47516	0.0306184	1.56874e-58
F2	Substance Use Disorders	0.557293	0.0486073	1.75505e-32
F3	Compulsive	0.100146	0.0677022	0.128285
F3	Psychotic/Thought	0.199859	0.037155	1.61826e-08
F3	Neurodevelopmental	0.57053	0.0566416	3.59486e-24
F3	Internalizing	0.514646	0.0435149	6.75209e-33
F3	Substance Use Disorders	0.520721	0.0666356	1.02505e-15
F4	Compulsive	0.364189	0.11846	0.00352394
F4	Psychotic/Thought	0.165209	0.0618083	0.0209403
F4	Neurodevelopmental	-0.0520261	0.0916328	0.423865
F4	Internalizing	0.555318	0.083001	5.46599e-10
F4	Substance Use Disorders	-0.172865	0.120655	0.121087
Endocrine/Metabolic
F1	Compulsive	-0.429916	0.0673008	1.67685e-10
F1	Psychotic/Thought	-0.0415627	0.0329558	0.233113
F1	Neurodevelopmental	0.637491	0.0554851	1.56226e-30
F1	Internalizing	0.416008	0.0418386	2.42898e-23
F1	Substance Use Disorders	0.471723	0.059336	1.86436e-15
Genitourinary
F1	Compulsive	-0.0781133	0.0677467	0.248655
F1	Psychotic/Thought	0.144106	0.0394744	0.000221529
F1	Neurodevelopmental	0.605421	0.0633974	1.38484e-21
F1	Internalizing	0.559586	0.0440093	3.77782e-37
F1	Substance Use Disorders	0.398753	0.0613948	8.30002e-11
Musculoskeletal
F1	Compulsive	-0.123288	0.0498901	0.0134702
F1	Psychotic/Thought	0.00147582	0.0313796	0.883341
F1	Neurodevelopmental	0.527121	0.0466287	1.37884e-29
F1	Internalizing	0.389412	0.0318767	2.40891e-34
F1	Substance Use Disorders	0.478498	0.0473415	5.14873e-24
Cancer
F1	Compulsive	-0.05	0.05	0.357
F1	Psychotic/Thought	0.06	0.03	0.0436
F1	Neurodevelopmental	0.23	0.04	8.92e-11
F1	Internalizing	0.11	0.03	0.000137
F1	Substance Use Disorders	0.22	0.04	1.01e-06
F2	Compulsive	-0.07	0.08	0.349
F2	Psychotic/Thought	0.12	0.04	0.00542
F2	Neurodevelopmental	0.36	0.06	6.93e-10
F2	Internalizing	0.24	0.05	6.22e-07
F2	Substance Use Disorders	0.35	0.07	1.51e-07
F3	Compulsive	0.01	0.09	0.889
F3	Psychotic/Thought	0.06	0.06	0.278
F3	Neurodevelopmental	0.7	0.11	4.61e-11
F3	Internalizing	0.49	0.08	1.09e-10
F3	Substance Use Disorders	0.71	0.11	2.53e-10
Note. Table depicts inter-factor correlations between domain-level factors and five psychiatric factors. Significance here is defined by a Bonferroni corrected threshold of p < 0.00056 (0.05/90 inter-factor correlations).

### Sheet: TableS4
Table S4. Common Physical Factor Indicators
Trait	Domain
Abnormal heart sounds	Circulatory
Cardiac conduction disorders	Circulatory
Nonspecific chest pain	Circulatory
Other disorders of circulatory system	Circulatory
Peripheral vascular disease	Circulatory
Chronic airway obstruction	Respiratory
Other symptoms of respiratory system	Respiratory
Respiratory abnormalities	Respiratory
Pneumonia	Respiratory
Nerve root and plexus disorders	Neurological
Headache syndromes - Other	Neurological
Sleep disorders	Neurological
Overweight, obesity, and, other hyperalimentation	Endocrine/Metabolic
Intervertebral disc disorders	Musculoskeletal
Other arthropathies	Musculoskeletal
Other disorders of synovium, tendon, and bursa	Musculoskeletal
Pain in joint	Musculoskeletal
Peripheral enthesopathies and allied syndromes	Musculoskeletal
Spondylosis and allied disorders	Musculoskeletal
Chemotherapy	Cancer
Abdominal hernia	Digestive
Anal and rectal conditions	Digestive
Constipation	Digestive
Diseases of esophagus	Digestive
Dysphagia	Digestive
Gastritis and duodenitis	Digestive
Gastrointestinal hemorrhage	Digestive
Noninfectious gastroenteritis	Digestive
Disorders of intestine - Other	Digestive
Peptic ulcer excl. esophageal	Digestive
Symptoms involving digestive system	Digestive
Hematuria	Genitourinary
Other symptoms & disorders of the urinary system	Genitourinary
Urinary tract infection	Genitourinary
Note. Table depicts the 34 indicators that define the common disease factor (CFI = 0.90; SRMR = 0.09) and their corresponding illness domain.

### Sheet: TableS5
Table S5. Inter-factor Relationships between Common Physical Factor and Psychiatric Factors
Psychiatric Factor	rg	SE	p-value	Q-Factor p-value
Compulsive	-0.125751	0.038414	0.00105568	7.1369e-09
Psychotic/Thought	0.107164	0.0203644	6.95394e-08	2.21598e-20
Neurodevelopmental	0.574491	0.0500127	1.67933e-30	4.71916e-11
Internalizing	0.549425	0.0267436	3.68325e-94	3.3389e-14
Substance Use Disorders	0.613631	0.0410392	1.51192e-50	0.113727
Note. Table depicts inter-factor correlations between the common disease factor and five psychiatric factors. Significance here is defined by a Bonferroni corrected threshold of p < 0.00056 (0.05/90 inter-factor correlations), which are insignificant Q-Factor hits at the same threshold.

### Sheet: TableS6
Table S6. Sample Charactersitics for Physical Illness Traits
Trait	Domain	Cases	Controls	Sample Prevalence	Population Prevalence	Citation
Abnormal heart sounds	Circulatory	12183	400902	0.0294927	0.0294927	Pan-UKB team. https://pan.ukbb.broadinstitute.org. 2020.
Cardiac conduction disorders	Circulatory	9624	384657	0.024409	0.024409	Pan-UKB team. https://pan.ukbb.broadinstitute.org. 2020.
Nonspecific chest pain	Circulatory	33293	384496	0.0796886	0.0796886	Pan-UKB team. https://pan.ukbb.broadinstitute.org. 2020.
Aneurysm - Other	Circulatory	2586	408565	0.00628966	0.00628966	Pan-UKB team. https://pan.ukbb.broadinstitute.org. 2020.
Disorders of circulatory system - Other	Circulatory	21420	392807	0.0517108	0.0517108	Pan-UKB team. https://pan.ukbb.broadinstitute.org. 2020.
Peripheral vascular disease	Circulatory	5040	408565	0.0121855	0.0121855	Pan-UKB team. https://pan.ukbb.broadinstitute.org. 2020.
Phlebitis and thrombophlebitis	Circulatory	4797	376206	0.0125905	0.0125905	Pan-UKB team. https://pan.ukbb.broadinstitute.org. 2020.
Varicose veins	Circulatory	13440	376206	0.0344928	0.0344928	Pan-UKB team. https://pan.ukbb.broadinstitute.org. 2020.
Atrial fibrillation and flutter	Circulatory	60620	970216	0.5	0.02095	Nielsen et al. 2018
Haemorrhoidal disease	Circulatory	218920	725213	0.5	0.1	Zheng et al. 2021
Heart failure	Circulatory	47309	930014	0.5	0.025	Shah et al. 2020
Hypertension	Circulatory	129909	354689	0.268076	0.268076	Dönertaş et al. 2021
Cerebral ischemia (Ischemic stroke)	Circulatory	62100	1234808	0.5	0.0091113	Mishra et al. 2022
Myocardial infarction	Circulatory	14825	380970	0.5	0.038	Hartiala et al. 2021
Abdominal hernia	Digestive	56668	363863	0.134753	0.134753	Pan-UKB team. https://pan.ukbb.broadinstitute.org. 2020.
Anal and rectal conditions	Digestive	18123	383086	0.045171	0.045171	Pan-UKB team. https://pan.ukbb.broadinstitute.org. 2020.
Cholelithiasis and cholecystitis	Digestive	19097	399542	0.0456169	0.0456169	Pan-UKB team. https://pan.ukbb.broadinstitute.org. 2020.
Constipation	Digestive	13839	330270	0.0402169	0.0402169	Pan-UKB team. https://pan.ukbb.broadinstitute.org. 2020.
Diseases of esophagus	Digestive	42944	371349	0.103656	0.103656	Pan-UKB team. https://pan.ukbb.broadinstitute.org. 2020.
Diverticulosis and diverticulitis	Digestive	35659	330270	0.0974479	0.0974479	Pan-UKB team. https://pan.ukbb.broadinstitute.org. 2020.
Dysphagia	Digestive	8401	371349	0.0221224	0.0221224	Pan-UKB team. https://pan.ukbb.broadinstitute.org. 2020.
Gastritis and duodenitis	Digestive	35631	379860	0.0857564	0.0857564	Pan-UKB team. https://pan.ukbb.broadinstitute.org. 2020.
Gastrointestinal hemorrhage	Digestive	24945	390772	0.0600048	0.0600048	Pan-UKB team. https://pan.ukbb.broadinstitute.org. 2020.
Noninfectious gastroenteritis	Digestive	17088	330270	0.0491942	0.0491942	Pan-UKB team. https://pan.ukbb.broadinstitute.org. 2020.
Other disorders of intestine	Digestive	20418	383086	0.0506017	0.0506017	Pan-UKB team. https://pan.ukbb.broadinstitute.org. 2020.
Peptic ulcer excl. esophageal	Digestive	9015	411516	0.0214372	0.0214372	Pan-UKB team. https://pan.ukbb.broadinstitute.org. 2020.
Symptoms involving digestive system	Digestive	20227	330270	0.0577095	0.0577095	Pan-UKB team. https://pan.ukbb.broadinstitute.org. 2020.
Acute pancreatitis	Digestive	10630	844679	0.5	0.00570916	Bourgault et al. 2023
Appendicitis	Digestive	4604	481880	0.00946383	0.00946383	Hamilton et al. 2023
Irritable bowel syndrome	Digestive	53400	433201	0.5	0.145	Eijsbouts et al. 2021
Ulcerative colitis	Digestive	12366	33609	0.5	0.002235	de Lange et al. 2017
Hypothyroidism	Endocrine/Metabolic	18404	399034	0.044088	0.044088	Pan-UKB team. https://pan.ukbb.broadinstitute.org. 2020.
Overweight, obesity and other hyperalimentation	Endocrine/Metabolic	16087	404444	0.038254	0.038254	Pan-UKB team. https://pan.ukbb.broadinstitute.org. 2020.
Diabetes	Endocrine/Metabolic	24659	459939	0.0508855	0.0508855	Dönertaş et al. 2021
Gout	Endocrine/Metabolic	6810	477788	0.0140529	0.0140529	Dönertaş et al. 2021
Hypercholesterolemia	Endocrine/Metabolic	59853	424745	0.123511	0.123511	Dönertaş et al. 2021
Chronic kiney disease	Genitourinary	64164	561055	0.5	0.14	Wuttke et al. 2019
Urinary tract infection	Genitourinary	21958	464526	0.0451361	0.0451361	Hamilton et al. 2023
Hematuria	Genitourinary	18229	386584	0.0450307	0.0450307	Pan-UKB team. https://pan.ukbb.broadinstitute.org. 2020.
Other disorders of bladder	Genitourinary	11530	403310	0.0277938	0.0277938	Pan-UKB team. https://pan.ukbb.broadinstitute.org. 2020.
Other disorders of urethra and urinary tract	Genitourinary	5212	403310	0.0127582	0.0127582	Pan-UKB team. https://pan.ukbb.broadinstitute.org. 2020.
Other symptoms & disorders of the urinary system	Genitourinary	15398	395845	0.0374426	0.0374426	Pan-UKB team. https://pan.ukbb.broadinstitute.org. 2020.
Urinary calculus	Genitourinary	7593	411207	0.0181304	0.0181304	Pan-UKB team. https://pan.ukbb.broadinstitute.org. 2020.
Acquired foot deformities	Musculoskeletal	11304	403527	0.0272497	0.0272497	Pan-UKB team. https://pan.ukbb.broadinstitute.org. 2020.
Disorders of muscle, ligament, and fascia	Musculoskeletal	4399	386922	0.0112414	0.0112414	Pan-UKB team. https://pan.ukbb.broadinstitute.org. 2020.
Intervertebral disc disorders	Musculoskeletal	8377	401917	0.0204171	0.0204171	Pan-UKB team. https://pan.ukbb.broadinstitute.org. 2020.
Osteoporosis, osteopenia, and pathological fracture	Musculoskeletal	9493	411038	0.0225738	0.0225738	Pan-UKB team. https://pan.ukbb.broadinstitute.org. 2020.
Other arthropathies	Musculoskeletal	42030	372332	0.101433	0.101433	Pan-UKB team. https://pan.ukbb.broadinstitute.org. 2020.
Other disorders of synovium, tendon, and bursa	Musculoskeletal	11900	386932	0.0298371	0.0298371	Pan-UKB team. https://pan.ukbb.broadinstitute.org. 2020.
Pain in joint	Musculoskeletal	9704	410827	0.0230756	0.0230756	Pan-UKB team. https://pan.ukbb.broadinstitute.org. 2020.
Peripheral enthesopathies and allied syndromes	Musculoskeletal	17969	386932	0.0443787	0.0443787	Pan-UKB team. https://pan.ukbb.broadinstitute.org. 2020.
Spinal stenosis	Musculoskeletal	5134	401917	0.0126127	0.0126127	Pan-UKB team. https://pan.ukbb.broadinstitute.org. 2020.
Spondylosis and allied disorders	Musculoskeletal	10244	401917	0.0248544	0.0248544	Pan-UKB team. https://pan.ukbb.broadinstitute.org. 2020.
Osteoarthritis	Musculoskeletal	39515	445083	0.0815418	0.0815418	Dönertaş et al. 2021
Rheumatoid arthritis	Musculoskeletal	26612	869454	0.5	0.0075	Saevarsdottir et al. 2022
Benign neoplasm of colon	Cancer	26135	391047	0.0626465	0.0626465	Pan-UKB team. https://pan.ukbb.broadinstitute.org. 2020.
Breast cancer	Cancer	13491	398795	0.0327224	0.0327224	Pan-UKB team. https://pan.ukbb.broadinstitute.org. 2020.
Cancer, suspected or other	Cancer	37387	367856	0.0922582	0.0922582	Pan-UKB team. https://pan.ukbb.broadinstitute.org. 2020.
Chemotherapy	Cancer	12156	367856	0.0319885	0.0319885	Pan-UKB team. https://pan.ukbb.broadinstitute.org. 2020.
Lipoma	Cancer	7458	411864	0.0177859	0.0177859	Pan-UKB team. https://pan.ukbb.broadinstitute.org. 2020.
Malignant neoplasm of other and ill-defined sites within the digestive organs and peritoneum	Cancer	7067	400294	0.0173482	0.0173482	Pan-UKB team. https://pan.ukbb.broadinstitute.org. 2020.
Basal cell carcinoma	Cancer	20791	286893	0.0675726	0.0675726	Seviiri et al. 2022
Colorectal cancer	Cancer	78473	107143	0.5	0.041	Fernandez-Rozadilla et al. 2022
Lung carcinoma	Cancer	29266	56450	0.5	0.061	McKay et al. 2017
Nerve root and plexus disorders	Neurological	5528	399339	0.0136539	0.0136539	Pan-UKB team. https://pan.ukbb.broadinstitute.org. 2020.
Other headache syndromes	Neurological	9697	407934	0.0232191	0.0232191	Pan-UKB team. https://pan.ukbb.broadinstitute.org. 2020.
Sleep disorders	Neurological	6623	413908	0.0157491	0.0157491	Pan-UKB team. https://pan.ukbb.broadinstitute.org. 2020.
Carpal tunnel syndrome	Neurological	12312	389344	0.0306531	0.0306531	Wiberg et al. 2019
Epilepsy	Neurological	27559	42436	0.5	0.005	International League Against Epilepsy Consortium on Complex Epilepsies. 2023
Migraine	Neurological	13971	470627	0.0288301	0.0288301	Dönertaş et al. 2021
Chronic airway obstruction	Respiratory	14310	379656	0.0363229	0.0363229	Pan-UKB team. https://pan.ukbb.broadinstitute.org. 2020.
Nasal polyps	Respiratory	3666	398757	0.00910982	0.00910982	Pan-UKB team. https://pan.ukbb.broadinstitute.org. 2020.
Other symptoms of respiratory system	Respiratory	15687	404844	0.0373028	0.0373028	Pan-UKB team. https://pan.ukbb.broadinstitute.org. 2020.
Respiratory abnormalities	Respiratory	11553	408978	0.0274724	0.0274724	Pan-UKB team. https://pan.ukbb.broadinstitute.org. 2020.
Asthma	Respiratory	64538	239321	0.163861	0.163861	Han et al. 2020
Pneumonia	Respiratory	55241	645408	0.5	0.014	Butler-Laporte et al. 2023
Note. Table contains a list of traits across eight physical domains along with their corresponding population and sample prevalence. For traits that came from a single-cohort biobank, we utilize the sample prevalence as the population prevalence. The prevalence of these disorders in large-scale biobanks reflects an approximation of the true population prevalence. In addition, we include the sourc…

### Sheet: TableS7
Table S7. Sample Characteristics for Psychiatric Traits
Trait	Cases	Controls	Population Prevalence	Citation
Alcohol Use Disorder (AUD)	8485	20272	0.159	Walters et al. 2018
Anorexia Nervosa (AN)	16992	55525	0.009	Watson et al. 2019
Anxiety Disorders (ANX)	31977	82114	0.2	Purves et al. 2019
Attention-deficit Hyperactivity Disorder (ADHD)	38691	186843	0.05	Desmontis et al. 2023
Autism Spectrum Disorder (ASD)	18381	27969	0.012	Consortium ASDWG. 2017
Bipolar Disorder (BD)	41917	371549	0.02	Mullins et al. 2021
Cannabis Use Disorder (CUD)	14808	343726	0.0475	Johnson et al 2020
Major Depressive Disorder (MDD)	170756	329443	0.15	Howard et al. 2019
Obsessive Compulsive Disorder (OCD)	2688	7037	0.025	Foundation G International Obsessive Compulsive Disorder. 2018
Opioid Use Disorder (OUD)	3211	11589	0.01	Polimanti et al. 2020
Post-traumatic Stress Disorder (PTSD)	2424	7113	0.3	Duncan et al. 2017
Schizophrenia (SCZ)	53386	77258	0.01	Trubetskoy et al. 2022
Tourette’s Syndrome (TS)	4819	9488	0.008	Yu et al. 2019
Note. Table contains psychiatric traits utilized in the primary and follow-up analysis, along with their corresponding population prevalence. In addition, we include the source where the original GWAS summary statistics were produced. All traits contained SNP-based heritability Z-statistics > 4, as traits with SNP-based heritbaility below this threshold will produce unstable estimates of genetic …
